# Endothelial Cell-Derived Extracellular Vesicles Elicit Neutrophil Deployment from the Spleen Following Acute Myocardial Infarction

**DOI:** 10.1101/2020.12.03.20242875

**Authors:** Naveed Akbar, Adam T. Braithwaite, Emma M. Corr, Graeme J. Koelwyn, Coen van Solingen, Clément Cochain, Antoine-Emmanuel Saliba, Alastair Corbin, Daniela Pezzolla, Laurienne Edgar, Mala Gunadasa-Rohling, Abhirup Banerjee, Daan Paget, Charlotte Lee, Eleanor Hogg, Adam Costin, Raman Dhaliwal, Errin Johnson, Thomas Krausgruber, Joey Riepsaame, Genevieve E. Melling, Mayooran Shanmuganathan, Oxford Acute Myocardial Infarction Study (OxAMI), Christoph Bock, David R. F Carter, Keith M. Channon, Paul R. Riley, Irina A. Udalova, Kathryn J. Moore, Daniel Anthony, Robin P. Choudhury

**Affiliations:** Division of Cardiovascular Medicine, Radcliffe Department of Medicine, University of Oxford; NYU Cardiovascular Research Center, Department of Medicine, Division of Cardiology, School of Medicine, New York University School of Medicine; Comprehensive Heart Failure Center, University Hospital Wurzburg, Germany; Helmholtz Institute for RNA-based Infection Research (HIRI), Helmholtz-Center for Infection Research (HZI); Kennedy Institute of Rheumatology, University of Oxford; Department of Physiology, Anatomy and Genetics, University of Oxford; Sir William Dunn School of Pathology, University of Oxford; CeMM Research Center for Molecular Medicine of the Austrian Academy of Sciences, Vienna, Austria; Department of Biological and Medical Sciences, Oxford Brookes University; Acute Vascular Imaging Centre, Radcliffe Department of Medicine, University of Oxford; Department of Laboratory Medicine, Medical University of Vienna, Vienna, Austria; Department of Pharmacology, University of Oxford

## Abstract

Acute myocardial infarction rapidly increases blood neutrophils (<2 hours). Release of neutrophils from bone marrow, in response to chemokine elevation, has been considered their source, but chemokine levels peak up to 24 hours after injury, and *after* neutrophil elevation. This suggests that additional non chemokine-dependent processes may be involved. Endothelial cell (EC) activation promotes the rapid (<30 minutes) release of extracellular vesicles (EVs), which are enriched in vascular cell adhesion molecule-1 (VCAM-1) and miRNA-126, and are thus a potential mechanism for communicating with remote tissues.

Here, we show that injury to the myocardium rapidly mobilises neutrophils from the spleen to peripheral blood and induces their transcriptional activation prior to their arrival at injured tissue. Ischemic myocardium leads to the generation and release of EC-derived-EVs bearing VCAM-1. EC-EV delivery to the spleen alters inflammatory gene and chemokine protein expression, and mobilises neutrophils to peripheral blood. Using CRISPR/Cas9 genome editing we generated VCAM-1-deficient EV and showed that its deletion removed the ability of EC-EV to provoke the mobilisation of neutrophils. Furthermore, inhibition of miRNA-126 *in vivo* reduced myocardial infarction size in a mouse model. Our findings show a novel mechanism for the rapid mobilisation of neutrophils to peripheral blood from a splenic reserve, independent of classical chemokine signalling, and establish a proof of concept for functional manipulation of EV-communications through genetic alteration of parent cells.

**One Sentence Summary:** Extracellular vesicles mediate neutrophil mobilisation from the spleen following acute myocardial infarction.
