## Supplementary material for "Endothelial Cell-Derived Extracellular Vesicles Elicit Neutrophil Deployment from the Spleen Following Acute Myocardial Infarction": Table 3

### Sheet: Sheet1
		miRNA-126-mRNAs
GO Neutrophil Term	GO Term	Human	Mouse	Human and
				Mouse Overlap
Neutrophil migration	GO1990266	1e-14	5e-10	6e-06
Neutrophil chemotaxis	GO0030593	1e-13	1e-10	9e-06
Neutrophil degranulation	GO0043312	0.05	0.01	0.23
Neutrophil extravasation	GO0072672	0.13	0.35	0.5
Neutrophil aggregation	GO0070488	0.19	0.22	0.72
Neutrophil apoptotic process	GO0001781	0.43	0.44	0.47
Neutrophil homeostasis	GO0001781	0.57	1	1
Neutrophil differentiation	GO0030223	0.58	0.32	1
Regulation of neutrophil mediated cytotoxicity	GO:0070948	0.64	0.62	0.67
Neutrophil mediated killing of fungus	GO0070947	0.69	0.25	0.79
Neutrophil mediated killing of symbiont cell	GO0070943	0.84	0.81	0.41
Neutrophil activation	GO0042119	1	0.47	1
Neutrophil clearance	GO0097350	1	1	1
