## Supplementary material for "Endothelial Cell-Derived Extracellular Vesicles Elicit Neutrophil Deployment from the Spleen Following Acute Myocardial Infarction": Table 7

### Sheet: GO Bio Process
GO biological process complete	Mus musculus - REFLIST (22265)	upload_1 (117)	upload_1 (expected)	upload_1 (over/under)	upload_1 (fold Enrichment)	upload_1 (raw P-value)	upload_1 (FDR)
regulation of inclusion body assembly (GO:0090083)	16	3	0.08	+	35.68	0.000127	0.0366
negative regulation of platelet activation (GO:0010544)	19	3	0.1	+	30.05	0.000199	0.0445
platelet activation (GO:0030168)	49	6	0.26	+	23.3	4.22e-07	0.000669
regulation of platelet activation (GO:0010543)	36	4	0.19	+	21.14	5.6e-05	0.0212
negative regulation of blood coagulation (GO:0030195)	45	4	0.24	+	16.92	0.000125	0.0368
negative regulation of hemostasis (GO:1900047)	46	4	0.24	+	16.55	0.000136	0.0384
negative regulation of coagulation (GO:0050819)	47	4	0.25	+	16.2	0.000147	0.0408
presynaptic endocytosis (GO:0140238)	50	4	0.26	+	15.22	0.000183	0.0454
synaptic vesicle endocytosis (GO:0048488)	50	4	0.26	+	15.22	0.000183	0.0447
coagulation (GO:0050817)	113	9	0.59	+	15.16	1.59e-08	6.3e-05
blood coagulation (GO:0007596)	113	9	0.59	+	15.16	1.59e-08	5.04e-05
hemostasis (GO:0007599)	115	9	0.6	+	14.89	1.83e-08	4.15e-05
regulation of blood coagulation (GO:0030193)	80	6	0.42	+	14.27	6e-06	0.00453
regulation of hemostasis (GO:1900046)	81	6	0.43	+	14.1	6.41e-06	0.00462
regulation of coagulation (GO:0050818)	84	6	0.44	+	13.59	7.81e-06	0.00516
regulation of wound healing (GO:0061041)	153	8	0.8	+	9.95	2.11e-06	0.00197
positive regulation of cellular protein catabolic process (GO:1903364)	142	7	0.75	+	9.38	1.35e-05	0.00795
wound healing (GO:0042060)	279	13	1.47	+	8.87	4.48e-09	3.55e-05
regulation of body fluid levels (GO:0050878)	350	15	1.84	+	8.16	8.07e-10	1.28e-05
cell-substrate adhesion (GO:0031589)	168	7	0.88	+	7.93	3.81e-05	0.0168
regulation of response to wounding (GO:1903034)	193	8	1.01	+	7.89	1.09e-05	0.00663
cell-cell junction organization (GO:0045216)	147	6	0.77	+	7.77	0.000155	0.041
response to wounding (GO:0009611)	354	14	1.86	+	7.53	8.21e-09	4.34e-05
negative regulation of supramolecular fiber organization (GO:1902904)	154	6	0.81	+	7.41	0.000198	0.0448
regulation of leukocyte migration (GO:0002685)	210	7	1.1	+	6.34	0.000147	0.0402
regulation of cell-substrate adhesion (GO:0010810)	214	7	1.12	+	6.22	0.000165	0.0421
cell junction assembly (GO:0034329)	218	7	1.15	+	6.11	0.000184	0.0442
positive regulation of protein catabolic process (GO:0045732)	219	7	1.15	+	6.08	0.000189	0.044
regulation of cellular protein catabolic process (GO:1903362)	252	8	1.32	+	6.04	6.82e-05	0.024
regulation of endocytosis (GO:0030100)	222	7	1.17	+	6	0.000205	0.0451
positive regulation of cellular catabolic process (GO:0031331)	368	10	1.93	+	5.17	3.01e-05	0.014
regulation of supramolecular fiber organization (GO:1902903)	368	10	1.93	+	5.17	3.01e-05	0.0136
regulation of protein catabolic process (GO:0042176)	393	10	2.07	+	4.84	5.16e-05	0.0205
positive regulation of cell adhesion (GO:0045785)	428	10	2.25	+	4.45	0.000103	0.032
positive regulation of catabolic process (GO:0009896)	437	10	2.3	+	4.35	0.000121	0.0363
regulation of cell adhesion (GO:0030155)	716	16	3.76	+	4.25	1.35e-06	0.00143
cell activation (GO:0001775)	601	12	3.16	+	3.8	8.95e-05	0.0284
positive regulation of cell death (GO:0010942)	709	14	3.73	+	3.76	2.53e-05	0.0125
regulation of anatomical structure size (GO:0090066)	572	11	3.01	+	3.66	0.000245	0.0497
cell adhesion (GO:0007155)	792	15	4.16	+	3.6	2.05e-05	0.0112
biological adhesion (GO:0022610)	802	15	4.21	+	3.56	2.37e-05	0.0121
regulation of proteolysis (GO:0030162)	719	13	3.78	+	3.44	0.00012	0.0365
regulation of locomotion (GO:0040012)	1015	18	5.33	+	3.37	6.86e-06	0.00473
regulation of cell migration (GO:0030334)	917	16	4.82	+	3.32	2.85e-05	0.0137
regulation of cell activation (GO:0050865)	761	13	4	+	3.25	0.000207	0.0443
regulation of cell motility (GO:2000145)	968	16	5.09	+	3.15	5.38e-05	0.0208
positive regulation of catalytic activity (GO:0043085)	1104	18	5.8	+	3.1	2.09e-05	0.0111
regulation of hydrolase activity (GO:0051336)	994	16	5.22	+	3.06	7.31e-05	0.0247
regulation of cellular component movement (GO:0051270)	1058	17	5.56	+	3.06	4.35e-05	0.0187
positive regulation of cell population proliferation (GO:0008284)	970	15	5.1	+	2.94	0.000192	0.0442
positive regulation of molecular function (GO:0044093)	1479	22	7.77	+	2.83	9.37e-06	0.00594
negative regulation of multicellular organismal process (GO:0051241)	1310	19	6.88	+	2.76	5.82e-05	0.021
positive regulation of transport (GO:0051050)	1105	16	5.81	+	2.76	0.000242	0.0498
regulation of cell death (GO:0010941)	1672	23	8.79	+	2.62	1.97e-05	0.0112
regulation of cell population proliferation (GO:0042127)	1665	22	8.75	+	2.51	5.61e-05	0.0207
regulation of localization (GO:0032879)	2903	36	15.25	+	2.36	5.76e-07	0.000831
regulation of catalytic activity (GO:0050790)	1881	23	9.88	+	2.33	0.000148	0.0399
regulation of developmental process (GO:0050793)	2707	33	14.22	+	2.32	2.87e-06	0.00253
cellular component assembly (GO:0022607)	1939	23	10.19	+	2.26	0.000206	0.0449
regulation of biological quality (GO:0065008)	3974	47	20.88	+	2.25	1.68e-08	4.45e-05
anatomical structure morphogenesis (GO:0009653)	2218	26	11.66	+	2.23	8.22e-05	0.0266
regulation of multicellular organismal process (GO:0051239)	3245	38	17.05	+	2.23	1.08e-06	0.00132
regulation of multicellular organismal development (GO:2000026)	2169	25	11.4	+	2.19	0.00022	0.0466
regulation of cellular component organization (GO:0051128)	2454	28	12.9	+	2.17	7.81e-05	0.0258
response to stress (GO:0006950)	3180	34	16.71	+	2.03	4.85e-05	0.0197
positive regulation of macromolecule metabolic process (GO:0010604)	3265	33	17.16	+	1.92	0.000187	0.0443
positive regulation of metabolic process (GO:0009893)	3570	36	18.76	+	1.92	7.01e-05	0.0242
negative regulation of cellular process (GO:0048523)	4729	47	24.85	+	1.89	3.86e-06	0.00322
positive regulation of cellular process (GO:0048522)	5661	55	29.75	+	1.85	5.81e-07	0.000767
system development (GO:0048731)	4229	41	22.22	+	1.84	4.51e-05	0.0188
negative regulation of biological process (GO:0048519)	5185	50	27.25	+	1.84	4.61e-06	0.00365
positive regulation of biological process (GO:0048518)	6121	57	32.17	+	1.77	1.21e-06	0.00137
anatomical structure development (GO:0048856)	5219	46	27.43	+	1.68	0.000166	0.0417
regulation of metabolic process (GO:0019222)	5995	50	31.5	+	1.59	0.000231	0.0483
biological regulation (GO:0065007)	12183	93	64.02	+	1.45	3.47e-08	6.88e-05
regulation of biological process (GO:0050789)	11566	88	60.78	+	1.45	3.47e-07	0.000612
regulation of cellular process (GO:0050794)	11072	84	58.18	+	1.44	1.63e-06	0.00162
cellular process (GO:0009987)	14901	97	78.3	+	1.24	0.000156	0.0405

### Sheet: GO Mol Function
GO molecular function complete	Mus musculus - REFLIST (22265)	upload_1 (117)	upload_1 (expected)	upload_1 (over/under)	upload_1 (fold Enrichment)	upload_1 (raw P-value)	upload_1 (FDR)
fibrinogen binding (GO:0070051)	6	3	0.03	+	95.15	1.14e-05	0.00756
extracellular matrix binding (GO:0050840)	59	7	0.31	+	22.58	5.37e-08	0.000124
collagen binding (GO:0005518)	72	5	0.38	+	13.22	5.24e-05	0.027
integrin binding (GO:0005178)	133	7	0.7	+	10.02	9.01e-06	0.00695
cell adhesion molecule binding (GO:0050839)	245	8	1.29	+	6.21	5.63e-05	0.0261
actin binding (GO:0003779)	426	11	2.24	+	4.91	1.88e-05	0.0109
cytoskeletal protein binding (GO:0008092)	976	18	5.13	+	3.51	4.04e-06	0.00374
protein-containing complex binding (GO:0044877)	1453	26	7.64	+	3.41	3.53e-08	0.000163
protein binding (GO:0005515)	9141	76	48.03	+	1.58	2.34e-07	0.000271
binding (GO:0005488)	13375	97	70.28	+	1.38	1.84e-07	0.000283

### Sheet: GO Cell Comp
GO cellular component complete	Mus musculus - REFLIST (22265)	upload_1 (117)	upload_1 (expected)	upload_1 (over/under)	upload_1 (fold Enrichment)	upload_1 (raw P-value)	upload_1 (FDR)
AnxA2-p11 complex (GO:1990665)	2	2	0.01	+	> 100	0.000161	0.0114
platelet alpha granule (GO:0031091)	19	4	0.1	+	40.06	5.82e-06	0.000824
immunological synapse (GO:0001772)	41	4	0.22	+	18.57	8.95e-05	0.0074
melanosome (GO:0042470)	31	3	0.16	+	18.42	0.00074	0.035
pigment granule (GO:0048770)	31	3	0.16	+	18.42	0.00074	0.0342
integrin complex (GO:0008305)	33	3	0.17	+	17.3	0.000876	0.0395
heterotrimeric G-protein complex (GO:0005834)	34	3	0.18	+	16.79	0.00095	0.041
GTPase complex (GO:1905360)	34	3	0.18	+	16.79	0.00095	0.0401
contractile actin filament bundle (GO:0097517)	85	7	0.45	+	15.67	5.4e-07	0.000536
stress fiber (GO:0001725)	85	7	0.45	+	15.67	5.4e-07	0.000357
inclusion body (GO:0016234)	76	6	0.4	+	15.02	4.54e-06	0.000751
actin filament bundle (GO:0032432)	94	7	0.49	+	14.17	1.02e-06	0.000337
actomyosin (GO:0042641)	96	7	0.5	+	13.88	1.17e-06	0.00033
extracellular exosome (GO:0070062)	80	5	0.42	+	11.89	8.42e-05	0.00726
actin filament (GO:0005884)	137	8	0.72	+	11.11	9.61e-07	0.000477
extracellular organelle (GO:0043230)	105	6	0.55	+	10.87	2.6e-05	0.00303
extracellular vesicle (GO:1903561)	88	5	0.46	+	10.81	0.000129	0.00984
cell-substrate junction (GO:0030055)	169	8	0.89	+	9.01	4.28e-06	0.000771
focal adhesion (GO:0005925)	157	7	0.83	+	8.48	2.52e-05	0.00312
Z disc (GO:0030018)	126	5	0.66	+	7.55	0.000631	0.0305
sarcolemma (GO:0042383)	162	6	0.85	+	7.05	0.000257	0.0159
I band (GO:0031674)	138	5	0.73	+	6.89	0.000937	0.0413
contractile fiber (GO:0043292)	225	8	1.18	+	6.77	3.15e-05	0.00329
myofibril (GO:0030016)	211	7	1.11	+	6.31	0.000151	0.0111
sarcomere (GO:0030017)	187	6	0.98	+	6.11	0.000538	0.0274
nuclear membrane (GO:0031965)	243	7	1.28	+	5.48	0.000349	0.0192
actin cytoskeleton (GO:0015629)	498	14	2.62	+	5.35	4.8e-07	0.000953
collagen-containing extracellular matrix (GO:0062023)	366	10	1.92	+	5.2	2.88e-05	0.00317
membrane raft (GO:0045121)	374	9	1.97	+	4.58	0.000186	0.0127
membrane microdomain (GO:0098857)	375	9	1.97	+	4.57	0.00019	0.0126
membrane region (GO:0098589)	388	9	2.04	+	4.41	0.000243	0.0155
anchoring junction (GO:0070161)	619	14	3.25	+	4.3	5.72e-06	0.000873
extracellular matrix (GO:0031012)	481	10	2.53	+	3.96	0.000259	0.0156
supramolecular fiber (GO:0099512)	904	18	4.75	+	3.79	1.41e-06	0.000349
supramolecular polymer (GO:0099081)	911	18	4.79	+	3.76	1.57e-06	0.000345
polymeric cytoskeletal fiber (GO:0099513)	683	12	3.59	+	3.34	0.000286	0.0167
side of membrane (GO:0098552)	825	13	4.34	+	3	0.000443	0.0231
supramolecular complex (GO:0099080)	1199	18	6.3	+	2.86	6.05e-05	0.00545
cell junction (GO:0030054)	2029	28	10.66	+	2.63	1.85e-06	0.000368
cell surface (GO:0009986)	1162	16	6.11	+	2.62	0.000419	0.0225
plasma membrane bounded cell projection (GO:0120025)	2286	29	12.01	+	2.41	8.79e-06	0.00116
neuron projection (GO:0043005)	1520	19	7.99	+	2.38	0.000621	0.0308
cytoskeleton (GO:0005856)	2138	26	11.23	+	2.31	4.91e-05	0.00463
cell projection (GO:0042995)	2505	29	13.16	+	2.2	4.59e-05	0.00456
vesicle (GO:0031982)	2046	22	10.75	+	2.05	0.00113	0.0457
cytosol (GO:0005829)	3542	34	18.61	+	1.83	0.000331	0.0188
cell periphery (GO:0071944)	5477	45	28.78	+	1.56	0.00113	0.0465
cytoplasm (GO:0005737)	10962	84	57.6	+	1.46	9.86e-07	0.000391
intracellular (GO:0005622)	13708	92	72.03	+	1.28	0.000118	0.00934

### Sheet: Reactome
Pathway identifier	Pathway name	#Entities found	#Entities total	Entities ratio	Entities pValue	Entities FDR	#Reactions found	#Reactions total	Reactions ratio	Species identifier	Species name	Submitted entities found	Mapped entities	Found reaction identifiers
R-HSA-76002	Platelet activation, signaling and aggregation	23	296	0.0203941	8.08908e-13	6.24477e-10	60	115	0.00905512	9606	Homo sapiens	ECM1;VWF;ITGB3;ITGA2B;MPL;F13A1;RAB27B;PPBP;GP6;GP5;CLU;GNG11;THBS1;GP9;GNG5;BIN1;PECAM1;CD9;PRKCQ;CLEC1B;VCL;LY6G6F;PF4		R-HSA-443910;R-HSA-114689;R-HSA-425861;R-HSA-392195;R-HSA-443905;R-HSA-429441;R-HSA-396941;R-HSA-443402;R-HSA-397835;R-HSA-392202;R-HSA-443926;R-HSA-5684806;R-HSA-418581;R-HSA-481044;R-HSA-418579;R-HSA-418576;R-HSA-430096;R-HSA-354066;R-HSA-5684801;R-HSA-354077;R-HSA-443418;R-HSA-354073;R-HSA-354087;R-HSA-114600;R-HSA-377644;R-HSA-377641;R-HSA-377640;R-HSA-377643;R-HSA-5684836;R-HSA-453183;R-HSA-…
R-HSA-109582	Hemostasis	34	824	0.0567728	8.14369e-11	3.14346e-08	97	328	0.0258268	9606	Homo sapiens	ECM1;ITGB3;ITGA2B;MPL;F13A1;CLU;THBS1;TUBA1A;GNG5;CLEC1B;LY6G6F;S100A10;CYB5A;VWF;ANXA2;RAB27B;PPBP;GP6;GP5;GNG11;GP9;TUBB2A;STIM1;BIN1;P2RX1;PECAM1;CD9;ITGA6;PRKCQ;VCL;PF4		R-HSA-443910;R-HSA-114689;R-HSA-392195;R-HSA-443905;R-HSA-432143;R-HSA-434700;R-HSA-443402;R-HSA-397835;R-HSA-392202;R-HSA-443926;R-HSA-5684806;R-HSA-418581;R-HSA-481044;R-HSA-418579;R-HSA-418576;R-HSA-430096;R-HSA-354066;R-HSA-5684801;R-HSA-354077;R-HSA-443418;R-HSA-354073;R-HSA-158750;R-HSA-354087;R-HSA-377644;R-HSA-435244;R-HSA-377641;R-HSA-377640;R-HSA-140847;R-HSA-377643;R-HSA-140851;R-HSA-5…
R-HSA-114608	Platelet degranulation	14	137	0.00943916	9.93754e-10	2.55395e-07	5	11	0.000866142	9606	Homo sapiens	ECM1;VWF;ITGB3;ITGA2B;F13A1;RAB27B;PPBP;CLU;THBS1;BIN1;PECAM1;CD9;VCL;LY6G6F;PF4		R-HSA-481044;R-HSA-482772;R-HSA-481010;R-HSA-481009;R-HSA-481007
R-HSA-76005	Response to elevated platelet cytosolic Ca2+	14	144	0.00992146	1.86332e-09	3.5962e-07	5	14	0.00110236	9606	Homo sapiens	ECM1;VWF;ITGB3;ITGA2B;F13A1;RAB27B;PPBP;CLU;THBS1;BIN1;PECAM1;CD9;VCL;LY6G6F;PF4		R-HSA-481044;R-HSA-482772;R-HSA-481010;R-HSA-481009;R-HSA-481007
R-HSA-8936459	RUNX1 regulates genes involved in megakaryocyte differentiation and platelet function	11	78	0.00537412	2.52541e-09	3.88913e-07	26	33	0.00259843	9606	Homo sapiens	ITGA2B;PRKCQ;THBS1;MYL9;PF4;HIST1H2BC		R-HSA-8936584;R-HSA-8937097;R-HSA-8937037;R-HSA-8938176;R-HSA-8938201;R-HSA-8937113;R-HSA-8937050;R-HSA-8936989;R-HSA-8937118;R-HSA-8936979;R-HSA-8936599;R-HSA-8938199;R-HSA-8936616;R-HSA-8936621;R-HSA-8938158;R-HSA-8936608;R-HSA-8936481;R-HSA-8936995;R-HSA-8938150;R-HSA-8937016;R-HSA-8935740;R-HSA-8938174;R-HSA-8937022;R-HSA-8935730;R-HSA-8935731;R-HSA-8936628
R-HSA-445355	Smooth Muscle Contraction	9	55	0.00378944	2.10303e-08	2.69188e-06	7	11	0.000866142	9606	Homo sapiens	ANXA2;CALD1;BIN1;TPM2;CD9;MYL9;VCL;MYL12B;MYLK		R-HSA-445700;R-HSA-445813;R-HSA-445797;R-HSA-445699;R-HSA-5263628;R-HSA-445704;R-HSA-445705
R-HSA-75892	Platelet Adhesion to exposed collagen	5	16	0.00110238	1.42988e-06	0.000157287	5	6	0.000472441	9606	Homo sapiens	GP9;VWF;GP6;GP5		R-HSA-114577;R-HSA-432295;R-HSA-210282;R-HSA-114671;R-HSA-114670
R-HSA-76009	Platelet Aggregation (Plug Formation)	7	53	0.00365165	3.29018e-06	0.000315857	22	27	0.00212598	9606	Homo sapiens	GP9;VWF;ITGB3;ITGA2B;MPL;GP5		R-HSA-354149;R-HSA-443910;R-HSA-429415;R-HSA-354087;R-HSA-372705;R-HSA-432096;R-HSA-443905;R-HSA-429441;R-HSA-432110;R-HSA-377644;R-HSA-354124;R-HSA-377641;R-HSA-377640;R-HSA-377643;R-HSA-443926;R-HSA-372693;R-HSA-354165;R-HSA-354066;R-HSA-354077;R-HSA-372697;R-HSA-354073;R-HSA-429529
R-HSA-140877	Formation of Fibrin Clot (Clotting Cascade)	7	55	0.00378944	4.18306e-06	0.00035556	10	57	0.00448819	9606	Homo sapiens	GP9;VWF;F13A1;GP5;PF4		R-HSA-158419;R-HSA-140851;R-HSA-141040;R-HSA-158145;R-HSA-158118;R-HSA-140599;R-HSA-158137;R-HSA-140847;R-HSA-158300;R-HSA-158333
R-HSA-8878171	Transcriptional regulation by RUNX1	13	261	0.0179826	1.22516e-05	0.000918085	33	132	0.0103937	9606	Homo sapiens	PSMC5;ELF2;ITGA2B;PRKCQ;MYL9;THBS1;PF4;HIST1H2BC		R-HSA-8936584;R-HSA-8937097;R-HSA-8937037;R-HSA-8938176;R-HSA-8938201;R-HSA-8937113;R-HSA-8937050;R-HSA-8865491;R-HSA-8936989;R-HSA-8937118;R-HSA-8957265;R-HSA-8936979;R-HSA-8865498;R-HSA-8938965;R-HSA-8936599;R-HSA-8938199;R-HSA-8936616;R-HSA-8938987;R-HSA-8936621;R-HSA-8938158;R-HSA-8865505;R-HSA-8936608;R-HSA-8936481;R-HSA-8936995;R-HSA-8938150;R-HSA-8937016;R-HSA-8935740;R-HSA-8938174;R-HSA-8…
R-HSA-430116	GP1b-IX-V activation signalling	4	12	0.000826788	1.31155e-05	0.000918085	5	7	0.000551181	9606	Homo sapiens	GP9;VWF;GP5		R-HSA-430096;R-HSA-430076;R-HSA-443418;R-HSA-443402;R-HSA-430073
R-HSA-390466	Chaperonin-mediated protein folding	8	100	0.0068899	2.43504e-05	0.00155843	7	19	0.00149606	9606	Homo sapiens	GNAZ;TUBA1A;TUBB2A;GNG5;FBXO6;GNG11		R-HSA-390470;R-HSA-6814418;R-HSA-8850560;R-HSA-389970;R-HSA-389954;R-HSA-389980;R-HSA-389961
R-HSA-391251	Protein folding	8	106	0.00730329	3.66242e-05	0.00216083	16	28	0.00220472	9606	Homo sapiens	GNAZ;TUBA1A;TUBB2A;GNG5;FBXO6;GNG11		R-HSA-389956;R-HSA-390470;R-HSA-389955;R-HSA-8850560;R-HSA-389954;R-HSA-389964;R-HSA-389961;R-HSA-389963;R-HSA-389972;R-HSA-389974;R-HSA-389969;R-HSA-6814418;R-HSA-389970;R-HSA-389980;R-HSA-389976;R-HSA-389978
R-HSA-437239	Recycling pathway of L1	6	55	0.00378944	4.83919e-05	0.00266156	7	14	0.00110236	9606	Homo sapiens	TUBA1A;TUBB2A;EZR;ACTG1		R-HSA-374677;R-HSA-445077;R-HSA-443779;R-HSA-445089;R-HSA-445071;R-HSA-373736;R-HSA-374680
R-HSA-5626467	RHO GTPases activate IQGAPs	5	36	0.00248036	6.85286e-05	0.00341009	2	5	0.000393701	9606	Homo sapiens	TUBA1A;TUBB2A;ACTG1		R-HSA-5626507;R-HSA-5672329
R-HSA-216083	Integrin cell surface interactions	7	86	0.00592531	7.10434e-05	0.00341009	20	54	0.00425197	9606	Homo sapiens	VWF;MMD;ITGB3;ITGA2B;PECAM1;ITGA6;THBS1		R-HSA-114560;R-HSA-4085087;R-HSA-210304;R-HSA-4088218;R-HSA-4085083;R-HSA-349603;R-HSA-2467436;R-HSA-216072;R-HSA-265423;R-HSA-216076;R-HSA-265429;R-HSA-204434;R-HSA-216050;R-HSA-2752125;R-HSA-265425;R-HSA-4088264;R-HSA-2426259;R-HSA-265426;R-HSA-265427;R-HSA-349593
R-HSA-190840	Microtubule-dependent trafficking of connexons from Golgi to the plasma membrane	4	22	0.00151578	0.000135502	0.00609761	1	2	0.00015748	9606	Homo sapiens	TUBA1A;TUBB2A		R-HSA-190520
R-HSA-373760	L1CAM interactions	8	130	0.00895687	0.000148681	0.00624462	10	54	0.00425197	9606	Homo sapiens	TUBA1A;TUBB2A;ITGB3;ITGA2B;EZR;ACTG1		R-HSA-374677;R-HSA-445077;R-HSA-443779;R-HSA-445089;R-HSA-445071;R-HSA-392751;R-HSA-374686;R-HSA-373736;R-HSA-374680;R-HSA-373739
R-HSA-190872	Transport of connexons to the plasma membrane	4	23	0.00158468	0.000160433	0.00641733	1	3	0.00023622	9606	Homo sapiens	TUBA1A;TUBB2A		R-HSA-190520
R-HSA-389977	Post-chaperonin tubulin folding pathway	4	25	0.00172247	0.000219989	0.00835957	9	9	0.000708661	9606	Homo sapiens	TUBA1A;TUBB2A		R-HSA-389956;R-HSA-389972;R-HSA-389974;R-HSA-389969;R-HSA-389955;R-HSA-389964;R-HSA-389976;R-HSA-389963;R-HSA-389978
R-HSA-6802948	Signaling by high-kinase activity BRAF mutants	5	52	0.00358275	0.00037185	0.012786	4	6	0.000472441	9606	Homo sapiens	VWF;ITGB3;ITGA2B;VCL;ACTG1		R-HSA-6802912;R-HSA-6802911;R-HSA-6802910;R-HSA-6803227
R-HSA-190828	Gap junction trafficking	5	52	0.00358275	0.00037185	0.012786	7	20	0.0015748	9606	Homo sapiens	TUBA1A;TUBB2A;ACTG1		R-HSA-196017;R-HSA-190519;R-HSA-196026;R-HSA-190520;R-HSA-191737;R-HSA-190877;R-HSA-190829
R-HSA-389960	Formation of tubulin folding intermediates by CCT/TriC	4	30	0.00206697	0.000436307	0.012786	2	2	0.00015748	9606	Homo sapiens	TUBA1A;TUBB2A		R-HSA-389954;R-HSA-389961
R-HSA-6802946	Signaling by moderate kinase activity BRAF mutants	5	54	0.00372055	0.000440896	0.012786	4	7	0.000551181	9606	Homo sapiens	VWF;ITGB3;ITGA2B;VCL;ACTG1		R-HSA-6802919;R-HSA-6802914;R-HSA-6803230;R-HSA-6802921
R-HSA-9649948	Signaling downstream of RAS mutants	5	54	0.00372055	0.000440896	0.012786	4	7	0.000551181	9606	Homo sapiens	VWF;ITGB3;ITGA2B;VCL;ACTG1		R-HSA-6803233;R-HSA-6802926;R-HSA-6802925;R-HSA-6802922
R-HSA-6802949	Signaling by RAS mutants	5	54	0.00372055	0.000440896	0.012786	4	8	0.000629921	9606	Homo sapiens	VWF;ITGB3;ITGA2B;VCL;ACTG1		R-HSA-6803233;R-HSA-6802926;R-HSA-6802925;R-HSA-6802922
R-HSA-6802955	Paradoxical activation of RAF signaling by kinase inactive BRAF	5	55	0.00378944	0.00047884	0.0134075	4	7	0.000551181	9606	Homo sapiens	VWF;ITGB3;ITGA2B;VCL;ACTG1		R-HSA-6802918;R-HSA-6803234;R-HSA-6802943;R-HSA-6802942
R-HSA-157858	Gap junction trafficking and regulation	5	56	0.00385834	0.000519192	0.0140182	7	24	0.00188976	9606	Homo sapiens	TUBA1A;TUBB2A;ACTG1		R-HSA-196017;R-HSA-190519;R-HSA-196026;R-HSA-190520;R-HSA-191737;R-HSA-190877;R-HSA-190829
R-HSA-140837	Intrinsic Pathway of Fibrin Clot Formation	4	33	0.00227367	0.000621984	0.0161716	6	20	0.0015748	9606	Homo sapiens	GP9;VWF;GP5		R-HSA-158419;R-HSA-158145;R-HSA-158118;R-HSA-158137;R-HSA-158300;R-HSA-158333
R-HSA-9619483	Activation of AMPK downstream of NMDARs	4	34	0.00234257	0.000694673	0.0173668	1	3	0.00023622	9606	Homo sapiens	TUBA1A;TUBB2A		R-HSA-9619542
R-HSA-397014	Muscle contraction	10	254	0.0175003	0.000790922	0.0189821	13	41	0.00322835	9606	Homo sapiens	ANXA2;STIM1;CALD1;BIN1;TPM2;CD9;MYL9;VCL;MYL12B;MYLK		R-HSA-390597;R-HSA-445700;R-HSA-390598;R-HSA-445797;R-HSA-390593;R-HSA-445699;R-HSA-390595;R-HSA-2089943;R-HSA-434798;R-HSA-445704;R-HSA-445705;R-HSA-445813;R-HSA-5263628
R-HSA-5674135	MAP2K and MAPK activation	5	63	0.00434064	0.000877387	0.0201799	4	8	0.000629921	9606	Homo sapiens	VWF;ITGB3;ITGA2B;VCL;ACTG1		R-HSA-5672980;R-HSA-5672978;R-HSA-5672972;R-HSA-5672973
R-HSA-389958	Cooperation of Prefoldin and TriC/CCT in actin and tubulin folding	4	37	0.00254926	0.000948645	0.0208702	4	6	0.000472441	9606	Homo sapiens	TUBA1A;TUBB2A		R-HSA-389970;R-HSA-389954;R-HSA-389980;R-HSA-389961
R-HSA-9668328	Sealing of the nuclear envelope (NE) by ESCRT-III	4	39	0.00268706	0.0011504	0.0253089	1	7	0.000551181	9606	Homo sapiens	TUBA1A;TUBB2A		R-HSA-9668419
R-HSA-190861	Gap junction assembly	4	41	0.00282486	0.00138047	0.0289899	3	16	0.00125984	9606	Homo sapiens	TUBA1A;TUBB2A		R-HSA-190520;R-HSA-191737;R-HSA-190877
R-HSA-446353	Cell-extracellular matrix interactions	3	19	0.00130908	0.00145704	0.0291408	5	10	0.000787402	9606	Homo sapiens	RSU1;PARVB;ACTG1		R-HSA-446391;R-HSA-430311;R-HSA-430308;R-HSA-432946;R-HSA-430347
R-HSA-112314	Neurotransmitter receptors and postsynaptic signal transmission	9	232	0.0159846	0.00159018	0.0303341	11	109	0.00858268	9606	Homo sapiens	TUBA1A;TUBB2A;GNG5;CD81;NPTN;GNG11;NRGN		R-HSA-9610627;R-HSA-975340;R-HSA-1013020;R-HSA-9618785;R-HSA-9619542;R-HSA-9618811;R-HSA-8856398;R-HSA-1013013;R-HSA-500717;R-HSA-9610408;R-HSA-1013012
R-HSA-6802952	Signaling by BRAF and RAF fusions	5	73	0.00502963	0.00167236	0.0303341	4	5	0.000393701	9606	Homo sapiens	VWF;ITGB3;ITGA2B;VCL;ACTG1		R-HSA-6802935;R-HSA-6802934;R-HSA-6802933;R-HSA-6802932
R-HSA-354194	GRB2:SOS provides linkage to MAPK signaling for Integrins	3	20	0.00137798	0.00168523	0.0303341	2	2	0.00015748	9606	Homo sapiens	VWF;ITGB3;ITGA2B		R-HSA-354165;R-HSA-354087
R-HSA-372708	p130Cas linkage to MAPK signaling for integrins	3	22	0.00151578	0.00220575	0.0374977	3	3	0.00023622	9606	Homo sapiens	VWF;ITGB3;ITGA2B		R-HSA-372693;R-HSA-372705;R-HSA-372697
R-HSA-9646399	Aggrephagy	4	47	0.00323825	0.00226057	0.0384297	4	15	0.0011811	9606	Homo sapiens	TUBA1A;TUBB2A		R-HSA-9646679;R-HSA-9646390;R-HSA-9646383;R-HSA-9646685
R-HSA-1445148	Translocation of SLC2A4 (GLUT4) to the plasma membrane	5	79	0.00544302	0.00234983	0.0399472	3	15	0.0011811	9606	Homo sapiens	TUBA1A;TUBB2A;ACTG1		R-HSA-2316352;R-HSA-2316347;R-HSA-2316349
R-HSA-9609736	Assembly and cell surface presentation of NMDA receptors	4	49	0.00337605	0.00262382	0.041981	2	23	0.00181102	9606	Homo sapiens	TUBA1A;TUBB2A		R-HSA-9610627;R-HSA-9610408
R-HSA-112315	Transmission across Chemical Synapses	11	352	0.0242524	0.00271662	0.0434659	13	161	0.0126772	9606	Homo sapiens	DAP;TUBA1A;TUBB2A;GNG5;CD81;NPTN;GNG11;SLC6A4;NRGN		R-HSA-975340;R-HSA-9619542;R-HSA-9618811;R-HSA-8856398;R-HSA-500717;R-HSA-444008;R-HSA-9610627;R-HSA-1013020;R-HSA-9618785;R-HSA-1013013;R-HSA-9610408;R-HSA-916855;R-HSA-1013012
R-HSA-8852276	The role of GTSE1 in G2/M progression after G2 checkpoint	5	83	0.00571862	0.00290026	0.0464041	4	10	0.000787402	9606	Homo sapiens	PSMC5;TUBA1A;TUBB2A		R-HSA-8852306;R-HSA-8852354;R-HSA-8852298;R-HSA-8852280
R-HSA-418346	Platelet homeostasis	6	123	0.00847458	0.00320024	0.0480036	12	30	0.0023622	9606	Homo sapiens	CYB5A;STIM1;GNG5;P2RX1;PECAM1;GNG11		R-HSA-392852;R-HSA-392870;R-HSA-419490;R-HSA-210294;R-HSA-210277;R-HSA-434798;R-HSA-432143;R-HSA-434700;R-HSA-435244;R-HSA-139855;R-HSA-418456;R-HSA-392874
R-HSA-8955332	Carboxyterminal post-translational modifications of tubulin	4	52	0.00358275	0.00324083	0.0486125	6	6	0.000472441	9606	Homo sapiens	TUBA1A;TUBB2A		R-HSA-8955706;R-HSA-8955869;R-HSA-8955712;R-HSA-8865774;R-HSA-8867370;R-HSA-8866105
R-HSA-5610787	Hedgehog 'off' state	6	124	0.00854348	0.00332841	0.0499262	9	32	0.00251969	9606	Homo sapiens	PSMC5;TUBA1A;TUBB2A;SKP1A		R-HSA-5610757;R-HSA-5610742;R-HSA-5610758;R-HSA-5610754;R-HSA-5610733;R-HSA-5610767;R-HSA-5610745;R-HSA-5610760;R-HSA-5610746
R-HSA-6802957	Oncogenic MAPK signaling	5	89	0.00613201	0.00389263	0.0515355	20	34	0.00267717	9606	Homo sapiens	VWF;ITGB3;ITGA2B;VCL;ACTG1		R-HSA-6802919;R-HSA-6802918;R-HSA-6802914;R-HSA-6803234;R-HSA-6803233;R-HSA-6802912;R-HSA-6802926;R-HSA-6802925;R-HSA-6802922;R-HSA-6802921;R-HSA-6802935;R-HSA-6802934;R-HSA-6802933;R-HSA-6802932;R-HSA-6802911;R-HSA-6802943;R-HSA-6802910;R-HSA-6803230;R-HSA-6802942;R-HSA-6803227
R-HSA-5627123	RHO GTPases activate PAKs	3	27	0.00186027	0.00391033	0.0515355	5	15	0.0011811	9606	Homo sapiens	MYL9;MYL12B;MYLK		R-HSA-5668932;R-HSA-445797;R-HSA-5668978;R-HSA-419232;R-HSA-5668984
R-HSA-166665	Terminal pathway of complement	2	8	0.000551192	0.00396427	0.0515355	4	5	0.000393701	9606	Homo sapiens	TUBA1A;CLU		R-HSA-173723;R-HSA-173720;R-HSA-173725;R-HSA-173709
R-HSA-9025106	Biosynthesis of DPAn-6 SPMs	2	8	0.000551192	0.00396427	0.0515355	2	3	0.00023622	9606	Homo sapiens	ALOX12		R-HSA-9025152;R-HSA-9025957
R-HSA-446388	Regulation of cytoskeletal remodeling and cell spreading by IPP complex components	2	8	0.000551192	0.00396427	0.0515355	3	5	0.000393701	9606	Homo sapiens	RSU1;PARVB		R-HSA-430311;R-HSA-430308;R-HSA-432946
R-HSA-389957	Prefoldin mediated transfer of substrate to CCT/TriC	3	29	0.00199807	0.00476501	0.0619451	2	2	0.00015748	9606	Homo sapiens	TUBA1A;TUBB2A		R-HSA-389970;R-HSA-389980
R-HSA-3000170	Syndecan interactions	3	29	0.00199807	0.00476501	0.0619451	3	15	0.0011811	9606	Homo sapiens	ITGB3;ITGA6;THBS1		R-HSA-2681675;R-HSA-2731123;R-HSA-2731074
R-HSA-446728	Cell junction organization	5	94	0.00647651	0.00488841	0.0627757	13	37	0.00291339	9606	Homo sapiens	CD151;ITGA6;RSU1;PARVB;ACTG1		R-HSA-430311;R-HSA-430308;R-HSA-5692437;R-HSA-446083;R-HSA-432909;R-HSA-430347;R-HSA-446089;R-HSA-446391;R-HSA-432946;R-HSA-432956;R-HSA-446077;R-HSA-433725;R-HSA-432952
R-HSA-202040	G-protein activation	3	30	0.00206697	0.00523131	0.0627757	6	6	0.000472441	9606	Homo sapiens	GNAZ;GNG5;GNG11		R-HSA-167408;R-HSA-167415;R-HSA-167429;R-HSA-167419;R-HSA-167433;R-HSA-112271
R-HSA-112316	Neuronal System	13	498	0.0343117	0.00528577	0.0634293	18	214	0.0168504	9606	Homo sapiens	DAP;TUBA1A;TUBB2A;GNG5;CD81;GATAD1;NPTN;GP5;GNG11;SLC6A4;NRGN		R-HSA-975340;R-HSA-9619542;R-HSA-8849891;R-HSA-9618811;R-HSA-8856398;R-HSA-500717;R-HSA-8849900;R-HSA-444008;R-HSA-9610627;R-HSA-1013020;R-HSA-9618785;R-HSA-6798258;R-HSA-8849906;R-HSA-1013013;R-HSA-9610408;R-HSA-916855;R-HSA-1013012;R-HSA-8849882
R-HSA-438064	Post NMDA receptor activation events	5	96	0.0066143	0.00533318	0.0639982	3	39	0.00307087	9606	Homo sapiens	TUBA1A;TUBB2A;NRGN		R-HSA-9618785;R-HSA-9619542;R-HSA-9618811
R-HSA-418597	G alpha (z) signalling events	4	62	0.00427174	0.00599722	0.0719666	13	13	0.00102362	9606	Homo sapiens	GNAZ;GNG5;PRKCQ;GNG11		R-HSA-392133;R-HSA-392129;R-HSA-392064;R-HSA-749453;R-HSA-8982703;R-HSA-750988;R-HSA-8982018;R-HSA-751040;R-HSA-8982021;R-HSA-749446;R-HSA-8981892;R-HSA-751024;R-HSA-8982709
R-HSA-6811436	COPI-independent Golgi-to-ER retrograde traffic	4	63	0.00434064	0.00633763	0.0722608	2	7	0.000551181	9606	Homo sapiens	TUBA1A;TUBB2A		R-HSA-8849350;R-HSA-8849353
R-HSA-2682334	EPH-Ephrin signaling	5	101	0.0069588	0.00656916	0.0722608	11	56	0.00440945	9606	Homo sapiens	ELF2;MYL9;ACTG1;MYL12B		R-HSA-3928633;R-HSA-3928616;R-HSA-3928639;R-HSA-3928654;R-HSA-3928595;R-HSA-3928625;R-HSA-3928641;R-HSA-3928640;R-HSA-3928631;R-HSA-3928614;R-HSA-3928580
R-HSA-446107	Type I hemidesmosome assembly	2	11	0.000757889	0.00732789	0.0806068	6	6	0.000472441	9606	Homo sapiens	CD151;ITGA6		R-HSA-446083;R-HSA-432956;R-HSA-446077;R-HSA-432909;R-HSA-432952;R-HSA-446089
R-HSA-977443	GABA receptor activation	4	67	0.00461623	0.0078272	0.0860992	5	12	0.000944882	9606	Homo sapiens	GNG5;CD81;NPTN;GNG11		R-HSA-975340;R-HSA-1013020;R-HSA-8856398;R-HSA-1013013;R-HSA-1013012
R-HSA-422475	Axon guidance	14	584	0.040237	0.0079265	0.0871915	26	297	0.0233858	9606	Homo sapiens	PSMC5;TUBA1A;TUBB2A;ELF2;ITGB3;ITGA2B;PRKCQ;EZR;MYL9;ACTG1;MYL12B		R-HSA-374663;R-HSA-3928633;R-HSA-374662;R-HSA-3928639;R-HSA-443779;R-HSA-445071;R-HSA-3928625;R-HSA-3928631;R-HSA-374664;R-HSA-374677;R-HSA-3928616;R-HSA-445077;R-HSA-374686;R-HSA-374680;R-HSA-3928614;R-HSA-445089;R-HSA-3928595;R-HSA-392751;R-HSA-373736;R-HSA-373739;R-HSA-3928654;R-HSA-9011313;R-HSA-3928641;R-HSA-419197;R-HSA-3928640;R-HSA-3928580
R-HSA-983189	Kinesins	4	68	0.00468513	0.0082325	0.0905575	2	14	0.00110236	9606	Homo sapiens	TUBA1A;TUBB2A		R-HSA-983259;R-HSA-983266
R-HSA-3371497	HSP90 chaperone cycle for steroid hormone receptors (SHR)	4	70	0.00482293	0.00908387	0.0925862	1	12	0.000944882	9606	Homo sapiens	TUBA1A;TUBB2A		R-HSA-5618080
R-HSA-140875	Common Pathway of Fibrin Clot Formation	3	37	0.00254926	0.00925862	0.0925862	4	29	0.00228346	9606	Homo sapiens	F13A1;PF4		R-HSA-140851;R-HSA-141040;R-HSA-140599;R-HSA-140847
R-HSA-2129379	Molecules associated with elastic fibres	3	38	0.00261816	0.00994684	0.0994684	4	10	0.000787402	9606	Homo sapiens	MMD;ITGB3;LTBP1		R-HSA-2328033;R-HSA-2395328;R-HSA-2396029;R-HSA-2395320
R-HSA-354192	Integrin signaling	3	39	0.00268706	0.0106641	0.104455	20	24	0.00188976	9606	Homo sapiens	VWF;ITGB3;ITGA2B		R-HSA-354149;R-HSA-443910;R-HSA-429415;R-HSA-354087;R-HSA-372705;R-HSA-432096;R-HSA-443905;R-HSA-429441;R-HSA-432110;R-HSA-377644;R-HSA-354124;R-HSA-377641;R-HSA-377640;R-HSA-377643;R-HSA-372693;R-HSA-354165;R-HSA-354066;R-HSA-354077;R-HSA-372697;R-HSA-354073
R-HSA-442755	Activation of NMDA receptors and postsynaptic events	5	114	0.00785449	0.0106971	0.104455	5	71	0.00559055	9606	Homo sapiens	TUBA1A;TUBB2A;NRGN		R-HSA-9610627;R-HSA-9618785;R-HSA-9619542;R-HSA-9618811;R-HSA-9610408
R-HSA-1280218	Adaptive Immune System	20	999	0.0688301	0.0112933	0.104455	56	261	0.0205512	9606	Homo sapiens	RAP1GAP2;UBA7;ANXA2;CD81;H2-Q4;DAPP1;FBXO22;TREML1;PSMC5;TUBA1A;TUBB2A;STIM1;FBXO6;PRKCQ;SKP1A		R-HSA-199043;R-HSA-199169;R-HSA-434700;R-HSA-2130731;R-HSA-983427;R-HSA-983426;R-HSA-983425;R-HSA-983424;R-HSA-1168640;R-HSA-1168643;R-HSA-1168642;R-HSA-2213248;R-HSA-198955;R-HSA-5696358;R-HSA-202307;R-HSA-913996;R-HSA-8951499;R-HSA-392513;R-HSA-913993;R-HSA-202437;R-HSA-2089943;R-HSA-203979;R-HSA-1236954;R-HSA-1236935;R-HSA-2089927;R-HSA-2213243;R-HSA-202328;R-HSA-199518;R-HSA-1236943;R-HSA-983…
R-HSA-210990	PECAM1 interactions	2	14	0.000964586	0.0116061	0.104455	7	7	0.000551181	9606	Homo sapiens	ITGB3;PECAM1		R-HSA-210291;R-HSA-210290;R-HSA-210304;R-HSA-210294;R-HSA-210277;R-HSA-210283;R-HSA-210285
R-HSA-75205	Dissolution of Fibrin Clot	2	14	0.000964586	0.0116061	0.104455	1	19	0.00149606	9606	Homo sapiens	ANXA2;S100A10		R-HSA-158750
R-HSA-9675108	Nervous system development	14	620	0.0427174	0.0128632	0.115768	26	323	0.0254331	9606	Homo sapiens	PSMC5;TUBA1A;TUBB2A;ELF2;ITGB3;ITGA2B;PRKCQ;EZR;MYL9;ACTG1;MYL12B		R-HSA-374663;R-HSA-3928633;R-HSA-374662;R-HSA-3928639;R-HSA-443779;R-HSA-445071;R-HSA-3928625;R-HSA-3928631;R-HSA-374664;R-HSA-374677;R-HSA-3928616;R-HSA-445077;R-HSA-374686;R-HSA-374680;R-HSA-3928614;R-HSA-445089;R-HSA-3928595;R-HSA-392751;R-HSA-373736;R-HSA-373739;R-HSA-3928654;R-HSA-9011313;R-HSA-3928641;R-HSA-419197;R-HSA-3928640;R-HSA-3928580
R-HSA-5358351	Signaling by Hedgehog	6	168	0.011575	0.0136899	0.123209	12	82	0.00645669	9606	Homo sapiens	PSMC5;TUBA1A;TUBB2A;SKP1A		R-HSA-5610757;R-HSA-5362448;R-HSA-5610742;R-HSA-5610758;R-HSA-5610754;R-HSA-5610733;R-HSA-5635868;R-HSA-5610767;R-HSA-5635854;R-HSA-5610745;R-HSA-5610760;R-HSA-5610746
R-HSA-195258	RHO GTPase Effectors	9	326	0.0224611	0.0137516	0.123764	30	112	0.0088189	9606	Homo sapiens	TUBA1A;TUBB2A;MYL9;ACTG1;HIST1H2BC;MYL12B;MYLK		R-HSA-5665751;R-HSA-2029466;R-HSA-5665809;R-HSA-5666001;R-HSA-5625883;R-HSA-5625797;R-HSA-5625796;R-HSA-5668932;R-HSA-2197690;R-HSA-5625870;R-HSA-5665802;R-HSA-5626507;R-HSA-5672329;R-HSA-445797;R-HSA-5668978;R-HSA-419232;R-HSA-442592;R-HSA-5665982;R-HSA-5625849;R-HSA-5665659;R-HSA-5625848;R-HSA-5625784;R-HSA-5668984;R-HSA-5666169;R-HSA-5665767;R-HSA-5671919;R-HSA-419197;R-HSA-5625774;R-HSA-20307…
R-HSA-1474244	Extracellular matrix organization	9	329	0.0226678	0.0145108	0.130597	35	318	0.0250394	9606	Homo sapiens	CD151;VWF;MMD;ITGB3;ITGA2B;PECAM1;ITGA6;LTBP1;THBS1		R-HSA-114560;R-HSA-2426471;R-HSA-2328033;R-HSA-210304;R-HSA-2328037;R-HSA-4086200;R-HSA-2467436;R-HSA-216072;R-HSA-265423;R-HSA-216076;R-HSA-265429;R-HSA-204434;R-HSA-2752125;R-HSA-265425;R-HSA-265426;R-HSA-265427;R-HSA-2396029;R-HSA-2731123;R-HSA-349593;R-HSA-2395320;R-HSA-4085087;R-HSA-2681675;R-HSA-2395328;R-HSA-4088218;R-HSA-4085083;R-HSA-349603;R-HSA-3907292;R-HSA-2213192;R-HSA-2731074;R-HSA…
R-HSA-6814122	Cooperation of PDCL (PhLP1) and TRiC/CCT in G-protein beta folding	3	45	0.00310045	0.0155877	0.140289	2	11	0.000866142	9606	Homo sapiens	GNAZ;GNG5;GNG11		R-HSA-6814418;R-HSA-8850560
R-HSA-1566948	Elastic fibre formation	3	46	0.00316935	0.016513	0.148617	5	17	0.00133858	9606	Homo sapiens	MMD;ITGB3;LTBP1		R-HSA-2328033;R-HSA-2395328;R-HSA-2328037;R-HSA-2396029;R-HSA-2395320
R-HSA-2995410	Nuclear Envelope (NE) Reassembly	4	88	0.00606311	0.0193875	0.155832	1	24	0.00188976	9606	Homo sapiens	TUBA1A;TUBB2A		R-HSA-9668419
R-HSA-1500931	Cell-Cell communication	5	133	0.00916357	0.019479	0.155832	13	60	0.00472441	9606	Homo sapiens	CD151;ITGA6;RSU1;PARVB;ACTG1		R-HSA-430311;R-HSA-430308;R-HSA-5692437;R-HSA-446083;R-HSA-432909;R-HSA-430347;R-HSA-446089;R-HSA-446391;R-HSA-432946;R-HSA-432956;R-HSA-446077;R-HSA-433725;R-HSA-432952
R-HSA-9663891	Selective autophagy	4	89	0.00613201	0.0201082	0.160865	4	48	0.00377953	9606	Homo sapiens	TUBA1A;TUBB2A		R-HSA-9646679;R-HSA-9646390;R-HSA-9646383;R-HSA-9646685
R-HSA-8964315	G beta:gamma signalling through BTK	2	19	0.00130908	0.0205934	0.164747	3	3	0.00023622	9606	Homo sapiens	GNG5;GNG11		R-HSA-8964317;R-HSA-8964271;R-HSA-8964241
R-HSA-2142712	Synthesis of 12-eicosatetraenoic acid derivatives	2	19	0.00130908	0.0205934	0.164747	2	6	0.000472441	9606	Homo sapiens	ALOX12		R-HSA-2161964;R-HSA-2161948
R-HSA-8964616	G beta:gamma signalling through CDC42	2	21	0.00144688	0.0247854	0.198283	5	6	0.000472441	9606	Homo sapiens	GNG5;GNG11		R-HSA-8964634;R-HSA-8964604;R-HSA-8964605;R-HSA-8964614;R-HSA-8964599
R-HSA-380320	Recruitment of NuMA to mitotic centrosomes	4	97	0.0066832	0.026468	0.205051	2	2	0.00015748	9606	Homo sapiens	TUBA1A;TUBB2A		R-HSA-380316;R-HSA-380508
R-HSA-139853	Elevation of cytosolic Ca2+ levels	2	22	0.00151578	0.0270008	0.205051	3	5	0.000393701	9606	Homo sapiens	STIM1;P2RX1		R-HSA-434798;R-HSA-434700;R-HSA-139855
R-HSA-5620924	Intraflagellar transport	3	56	0.00385834	0.0274365	0.205051	6	12	0.000944882	9606	Homo sapiens	TUBA1A;TUBB2A		R-HSA-5624949;R-HSA-5625424;R-HSA-5625426;R-HSA-5625421;R-HSA-5624952;R-HSA-5625416
R-HSA-2132295	MHC class II antigen presentation	5	148	0.0101971	0.0290506	0.205051	3	26	0.00204724	9606	Homo sapiens	TUBA1A;TUBB2A;ANXA2		R-HSA-2213248;R-HSA-2213243;R-HSA-2130731
R-HSA-418217	G beta:gamma signalling through PLC beta	2	23	0.00158468	0.0292929	0.205051	2	2	0.00015748	9606	Homo sapiens	GNG5;GNG11		R-HSA-398193;R-HSA-398040
R-HSA-392851	Prostacyclin signalling through prostacyclin receptor	2	23	0.00158468	0.0292929	0.205051	3	4	0.000314961	9606	Homo sapiens	GNG5;GNG11		R-HSA-392852;R-HSA-392870;R-HSA-392874
R-HSA-3928664	Ephrin signaling	2	23	0.00158468	0.0292929	0.205051	8	11	0.000866142	9606	Homo sapiens	ELF2;MYL9;MYL12B		R-HSA-3928633;R-HSA-3928639;R-HSA-3928625;R-HSA-3928641;R-HSA-3928640;R-HSA-3928631;R-HSA-3928614;R-HSA-3928580
R-HSA-500657	Presynaptic function of Kainate receptors	2	23	0.00158468	0.0292929	0.205051	1	2	0.00015748	9606	Homo sapiens	GNG5;GNG11		R-HSA-500717
R-HSA-5625900	RHO GTPases activate CIT	2	23	0.00158468	0.0292929	0.205051	1	6	0.000472441	9606	Homo sapiens	MYL9;MYL12B		R-HSA-5671919
R-HSA-5663220	RHO GTPases Activate Formins	5	149	0.010266	0.0297776	0.208443	9	27	0.00212598	9606	Homo sapiens	TUBA1A;TUBB2A;ACTG1		R-HSA-5665751;R-HSA-5665767;R-HSA-5665809;R-HSA-5666001;R-HSA-5665982;R-HSA-5665802;R-HSA-5665659;R-HSA-203070;R-HSA-5666169
R-HSA-983168	Antigen processing: Ubiquitination & Proteasome degradation	8	315	0.0217032	0.0302425	0.211697	7	9	0.000708661	9606	Homo sapiens	PSMC5;UBA7;ANXA2;FBXO6;SKP1A;FBXO22		R-HSA-983150;R-HSA-983147;R-HSA-983157;R-HSA-983156;R-HSA-983140;R-HSA-983153;R-HSA-983152
R-HSA-5627117	RHO GTPases Activate ROCKs	2	24	0.00165358	0.0316599	0.221619	2	6	0.000472441	9606	Homo sapiens	MYL9;MYL12B		R-HSA-419232;R-HSA-419197
R-HSA-416572	Sema4D induced cell migration and growth-cone collapse	2	24	0.00165358	0.0316599	0.221619	1	6	0.000472441	9606	Homo sapiens	MYL9;MYL12B		R-HSA-419197
R-HSA-3000171	Non-integrin membrane-ECM interactions	3	61	0.00420284	0.034036	0.234431	3	22	0.00173228	9606	Homo sapiens	ITGB3;ITGA6;THBS1		R-HSA-2681675;R-HSA-2731123;R-HSA-2731074
R-HSA-445144	Signal transduction by L1	2	25	0.00172247	0.0340996	0.234431	1	11	0.000866142	9606	Homo sapiens	ITGB3;ITGA2B		R-HSA-374686
R-HSA-6811434	COPI-dependent Golgi-to-ER retrograde traffic	4	107	0.00737219	0.0359407	0.234431	2	11	0.000866142	9606	Homo sapiens	TUBA1A;TUBB2A		R-HSA-6811426;R-HSA-6811423
R-HSA-6807878	COPI-mediated anterograde transport	4	107	0.00737219	0.0359407	0.234431	2	12	0.000944882	9606	Homo sapiens	TUBA1A;TUBB2A		R-HSA-6809006;R-HSA-6809003
R-HSA-69275	G2/M Transition	6	212	0.0146066	0.0369097	0.234431	24	78	0.00614173	9606	Homo sapiens	PSMC5;TUBA1A;TUBB2A;SKP1A		R-HSA-3000335;R-HSA-380455;R-HSA-8854052;R-HSA-380294;R-HSA-8854051;R-HSA-8852354;R-HSA-380303;R-HSA-8853419;R-HSA-8852298;R-HSA-8854071;R-HSA-3000319;R-HSA-380311;R-HSA-8852306;R-HSA-380272;R-HSA-2574845;R-HSA-8853405;R-HSA-8854044;R-HSA-3000310;R-HSA-3000339;R-HSA-8854041;R-HSA-380283;R-HSA-8852280;R-HSA-8853496;R-HSA-2574840
R-HSA-453274	Mitotic G2-G2/M phases	6	214	0.0147444	0.0383424	0.234431	24	80	0.00629921	9606	Homo sapiens	PSMC5;TUBA1A;TUBB2A;SKP1A		R-HSA-3000335;R-HSA-380455;R-HSA-8854052;R-HSA-380294;R-HSA-8854051;R-HSA-8852354;R-HSA-380303;R-HSA-8853419;R-HSA-8852298;R-HSA-8854071;R-HSA-3000319;R-HSA-380311;R-HSA-8852306;R-HSA-380272;R-HSA-2574845;R-HSA-8853405;R-HSA-8854044;R-HSA-3000310;R-HSA-3000339;R-HSA-8854041;R-HSA-380283;R-HSA-8852280;R-HSA-8853496;R-HSA-2574840
R-HSA-9609690	HCMV Early Events	6	215	0.0148133	0.0390719	0.234431	7	12	0.000944882	9606	Homo sapiens	DUT;TUBA1A;TUBB2A;HIST1H2BC		R-HSA-9614816;R-HSA-9621073;R-HSA-9614343;R-HSA-9614810;R-HSA-9614811;R-HSA-9623096;R-HSA-9614367
R-HSA-194315	Signaling by Rho GTPases	10	457	0.0314868	0.0395773	0.237464	31	117	0.0092126	9606	Homo sapiens	TUBA1A;TUBB2A;VWF;MYL9;ACTG1;HIST1H2BC;MYL12B;MYLK		R-HSA-5665751;R-HSA-2029466;R-HSA-5665809;R-HSA-5666001;R-HSA-5625883;R-HSA-5625797;R-HSA-5625796;R-HSA-5668932;R-HSA-2197690;R-HSA-5625870;R-HSA-5665802;R-HSA-5626507;R-HSA-5672329;R-HSA-194913;R-HSA-445797;R-HSA-5668978;R-HSA-419232;R-HSA-442592;R-HSA-5665982;R-HSA-5625849;R-HSA-5665659;R-HSA-5625848;R-HSA-5625784;R-HSA-5668984;R-HSA-5666169;R-HSA-5665767;R-HSA-5671919;R-HSA-419197;R-HSA-562577…
R-HSA-199977	ER to Golgi Anterograde Transport	5	164	0.0112994	0.0420735	0.252441	14	39	0.00307087	9606	Homo sapiens	TUBA1A;TUBB2A;ANXA2		R-HSA-5694421;R-HSA-5694418;R-HSA-203973;R-HSA-5694417;R-HSA-6809006;R-HSA-5694527;R-HSA-204008;R-HSA-6809003;R-HSA-5694522;R-HSA-5694439;R-HSA-5694446;R-HSA-5694413;R-HSA-5694441;R-HSA-5694409
R-HSA-983169	Class I MHC mediated antigen processing & presentation	10	465	0.032038	0.043612	0.261672	29	48	0.00377953	9606	Homo sapiens	PSMC5;UBA7;ANXA2;H2-Q4;FBXO6;SKP1A;FBXO22		R-HSA-8951499;R-HSA-203979;R-HSA-1236954;R-HSA-983427;R-HSA-983426;R-HSA-983425;R-HSA-983424;R-HSA-1236935;R-HSA-1236943;R-HSA-983150;R-HSA-8863973;R-HSA-983148;R-HSA-983147;R-HSA-983146;R-HSA-983145;R-HSA-983142;R-HSA-983140;R-HSA-983138;R-HSA-983422;R-HSA-983421;R-HSA-1236964;R-HSA-983161;R-HSA-1236965;R-HSA-1236970;R-HSA-1236971;R-HSA-983157;R-HSA-983156;R-HSA-983153;R-HSA-983152
R-HSA-428930	Thromboxane signalling through TP receptor	2	29	0.00199807	0.0445477	0.267286	6	8	0.000629921	9606	Homo sapiens	GNG5;GNG11		R-HSA-428918;R-HSA-428917;R-HSA-428752;R-HSA-428750;R-HSA-428909;R-HSA-428749
R-HSA-392451	G beta:gamma signalling through PI3Kgamma	2	29	0.00199807	0.0445477	0.267286	2	4	0.000314961	9606	Homo sapiens	GNG5;GNG11		R-HSA-392295;R-HSA-392300
R-HSA-418592	ADP signalling through P2Y purinoceptor 1	2	29	0.00199807	0.0445477	0.267286	3	7	0.000551181	9606	Homo sapiens	GNG5;GNG11		R-HSA-418581;R-HSA-418579;R-HSA-418576
R-HSA-392170	ADP signalling through P2Y purinoceptor 12	2	30	0.00206697	0.0473227	0.279582	3	4	0.000314961	9606	Homo sapiens	GNG5;GNG11		R-HSA-392195;R-HSA-392187;R-HSA-392202
R-HSA-400685	Sema4D in semaphorin signaling	2	30	0.00206697	0.0473227	0.279582	1	12	0.000944882	9606	Homo sapiens	MYL9;MYL12B		R-HSA-419197
