## Supplementary material for "Endothelial Cell-Derived Extracellular Vesicles Elicit Neutrophil Deployment from the Spleen Following Acute Myocardial Infarction": Table 8

### Sheet: Sheet1
DE genes in mouse neutrophil clusters	DE targets	NDE targets	Proportion of	p value
vs	Both	Both	DE mouse /
DE genes in human neutrophils			DE human
Neutrophil_Blood_1	69	23925	0.313636	1.03e-44
Neutrophil_Blood_2	72	23863	0.252632	1.57e-39
Neutrophil_Blood_3	6	23965	0.051282	0.453
