## Supplementary material for "Endothelial Cell-Derived Extracellular Vesicles Elicit Neutrophil Deployment from the Spleen Following Acute Myocardial Infarction": Table 9

### Sheet: Sheet1
Neutrophil comparison	Pathway Analysis	Pathway terms present in human and mouse	Pathway terms not present in either human or mouse	Jaccard index	p value
Neutrophil_blood_1	Reactome	38	2308	0.38	2.11e-62
Neutrophil_blood_2	Reactome	42	2286	0.37	4.07e-65
Neutrophil_blood_2	Molecular Function	16	11062	0.26	5.8e-36
Neutrophil_blood_2	Cellular Component	42	4119	0.26	7.6e-61
Neutrophil_blood_1	Cellular Component	34	4135	0.23	2.03e-50
Neutrophil_blood_1	Molecular Function	11	11069	0.2	2.99e-23
Neutrophil_blood_1	Biological Process	123	28875	0.19	3.56e-183
Neutrophil_blood_3	Molecular Function	4	11102	0.11	4.11e-09
Neutrophil_blood_3	Cellular Component	18	4101	0.11	4.77e-17
Neutrophil_blood_3	Biological Process	43	28999	0.08	3.02e-57
Neutrophil_blood_3	Reactome	0	2266	0	0.62639
