## Supplementary material for "Endothelial Cell-Derived Extracellular Vesicles Elicit Neutrophil Deployment from the Spleen Following Acute Myocardial Infarction": Table 10

### Sheet: Sheet1
miRNA-126-mRNAs	DE targets	NDE targets	Proportion of	p value
			DE targets/ All targets
Human	239	5653	0.041	0.01
Mouse	299	6618	0.043	0.112
Human and Mouse overlap	133	2627	0.048	0.661
miRNA-126-mRNAs	DE comparison	DE targets	NDE targets	Proportion of DE targets	p value
Mouse	Neutrophil_Heart_2	597	6320	0.086309	1.06e-16
Mouse	Neutrophil_Heart_1	242	6675	0.034986	4.44e-12
Human and Mouse overlap	Neutrophil_Heart_2	257	2503	0.093116	1.14e-09
Human	Neutrophil_Heart_2	482	5410	0.081806	3.41e-09
Human and Mouse overlap	Neutrophil_Heart_1	109	2651	0.039493	9.01e-08
Human	Neutrophil_Heart_1	187	5705	0.031738	8.05e-06
Human	Neutrophil_blood_3	18	5874	0.003055	0.213757
Mouse	Neutrophil_blood_2	86	6831	0.012433	0.28321
Mouse	Neutrophil_blood_3	19	6898	0.002747	0.380375
Human and Mouse overlap	Neutrophil_blood_3	8	2752	0.002899	0.525806
Human	Neutrophil_blood_2	70	5822	0.011881	0.572632
Human	Neutrophil_blood_1	47	5845	0.007977	0.573852
Human and Mouse overlap	Neutrophil_blood_2	33	2727	0.011957	0.701508
Human and Mouse overlap	Neutrophil_blood_1	22	2738	0.007971	0.744677
Mouse	Neutrophil_blood_1	59	6858	0.00853	0.93928
